# Smartphone Postural Sway and Pronator Drift tests as Measures of Neurological Disability

**DOI:** 10.1101/2024.11.20.24317196

**Authors:** Michael Calcagni, Peter Kosa, Bibi Bielekova

## Abstract

The COVID-19 pandemic and increased demands for neurologists have inspired the creation of remote, digitalized tests of neurological functions. This study investigates two tests from the Neurological Functional Tests Suite (NeuFun-TS) smartphone application, the “Postural Sway” and “Pronator Drift” tests. These tests capture different domains of postural control and motoric dysfunction in healthy volunteers (n=13) and people with neurological disorders (n=68 relapsing-remitting multiple sclerosis [MS]; n=21 secondary progressive MS; n=23 primary progressive MS; n=13 other inflammatory neurological diseases; n=21 non-inflammatory neurological diseases; n=4 clinically isolated syndrome; n=1 radiologically isolated syndrome). Smartphone accelerometer data was transformed into digital biomarkers, which were filtered in the training cohort (∼80% of subjects) for test-retest reproducibility and correlations with subdomains of neurological examinations and validated imaging biomarkers. The independent validation cohort (∼20%) determined whether biomarker models outperformed the best single digital biomarkers. Postural sway acceleration magnitude in the eyes closed and feet together stance demonstrated the highest reliability (ICC=.706), strongest correlations with age (Pearson r<=.82) and clinical and imaging outcomes (r<=.65, p<0.001) and stronger predictive value for sway-relevant neurological disability outcomes than models that aggregated multiple biomarkers (coefficient of determination R^2^=.46 vs .38). The pronator drift test only captured cerebellar dysfunction, had less reproducible biomarkers, but provided additive value when combined with postural sway biomarkers into models predicting global scales of neurological disability. In conclusion, a simple 1-minute postural sway test accurately measures body oscillations that increase with natural aging and differentiates them from abnormally increased body oscillations in people with neurological disabilities.
