## Supplementary Table 1 for "Smartphone Postural Sway and Pronator Drift tests as Measures of Neurological Disability"

### Sheet: Sheet1
Supplementary Table 1
Demographic data for all subjects
	HV (n=13)	RR-MS (n=68)	SP-MS (n=21)	PP-MS (n=23)	OIND (n=13)	NIND (n=21)	CIS (n=4)	RIS (n=1)
Post-Hoc Label	A	B	C	D	E	F	G	H
Sex
Female	46.2%	69.1%	66.7%	56.5%	84.6%	71.4%	75.0%	100.0%
Male	53.8%	30.9%	33.3%	43.5%	15.4%	28.6%	25.0%	0.0%
Post-Hoc	-	-	-	-	-	-	-	-
Age (years)
Range	23.0 - 59.9	23.0 - 81.0	46.5 - 74.8	21.9 - 77.8	25.0 - 66.5	26.1 - 79.1	27.0 - 49.1	50.1 - 50.1
Mean ± SD	39.5 ± 13.2	47.7 ± 12.8	61.1 ± 7.8	56.4 ± 15.7	41.8 ± 11.0	50.0 ± 14.7	39.0 ± 9.3	50.1 ± nan
Median	39.0	48.3	61.3	60.4	42.1	48.6	40.0	50.1
Post-Hoc	C,D,F	C,D	A,B,E,F,G	A,B,E,G	C,D	A,C	C,D	-
Height (meters)
Range	1.6 - 1.8	1.5 - 1.9	1.5 - 1.9	1.5 - 1.9	1.5 - 1.8	1.5 - 1.8	1.6 - 1.8	1.5 - 1.5
Mean ± SD	1.7 ± 0.1	1.7 ± 0.1	1.7 ± 0.1	1.7 ± 0.1	1.6 ± 0.1	1.7 ± 0.1	1.7 ± 0.1	1.5 ± nan
Median	1.7	1.7	1.7	1.7	1.6	1.7	1.7	1.5
Post-Hoc	E	-	-	-	A	-	-	-
Weight (kilograms)
Range	52.0 - 117.4	47.1 - 157.4	44.4 - 133.0	50.4 - 123.6	52.2 - 99.1	45.6 - 118.1	52.8 - 114.9	84.7 - 84.7
Mean ± SD	78.7 ± 18.7	83.5 ± 23.4	83.9 ± 23.3	73.3 ± 18.0	76.8 ± 15.1	76.8 ± 16.2	76.0 ± 27.0	84.7 ± nan
Median	77.1	82.1	85.0	68.8	79.1	75.2	68.1	84.7
Post-Hoc	-	-	-	-	-	-	-	-
SD indicates standard deviation from the mean. Post-Hoc tests were performed to detect significant differences across groups. For Age, Height, and Weight, a Wilcoxon Rank Sums test (alpha = .05) was performed; for Sex, a Fisher Exact test (alpha = .05) was performed. Significantly different groups are included using each group's Post Hoc Label. For subjects with multiple trials, data was computed…
