## Supplementary Table 2 for "Smartphone Postural Sway and Pronator Drift tests as Measures of Neurological Disability"

### Sheet: Sheet1
Supplementary Table 2
Clinical scale data for all subjects who received a neurological examination
	HV (n=6)	RR-MS (n=68)	SP-MS (n=21)	PP-MS (n=23)	OIND (n=13)	NIND (n=21)	CIS (n=4)	RIS (n=1)
Post-Hoc Label	A	B	C	D	E	F	G	H
EDSS
Range	1.0 - 3.0	1.5 - 6.0	3.0 - 6.5	3.0 - 6.5	1.0 - 6.0	1.0 - 5.0	1.5 - 3.5	4.5 - 4.5
Mean ± SD	2.0 ± 0.8	3.8 ± 1.2	5.4 ± 1.0	5.2 ± 1.0	3.9 ± 1.6	3.4 ± 1.3	2.5 ± 0.9	4.5 ± nan
Median	1.8	3.5	5.5	5.5	4.0	3.5	2.5	4.5
Post-Hoc	B,C,D,E,F	A,C,D,G	A,B,E,F,G	A,B,E,F,G	A,C,D	A,C,D	B,C,D	-
CombiWISE
Range	8.0 - 17.2	10.5 - 49.4	25.0 - 63.1	18.7 - 58.3	5.9 - 46.3	8.1 - 37.6	11.0 - 26.2	27.5 - 27.5
Mean ± SD	13.0 ± 3.7	28.9 ± 8.5	42.8 ± 9.4	40.3 ± 8.9	28.8 ± 13.1	23.3 ± 8.6	17.3 ± 6.6	27.5 ± nan
Median	13.1	27.8	43.3	40.8	29.7	23.5	16.0	27.5
Post-Hoc	B,C,D,E,F	A,C,D,F,G	A,B,E,F,G	A,B,E,F,G	A,C,D	A,B,C,D	B,C,D	-
NeurEx
Range	18.3 - 49.2	16.1 - 236.4	47.6 - 251.6	40.7 - 242.6	2.0 - 156.4	9.6 - 141.5	12.9 - 57.8	75.2 - 75.2
Mean ± SD	30.3 ± 11.6	77.6 ± 40.6	146.7 ± 54.6	139.8 ± 51.1	78.0 ± 47.0	61.1 ± 33.6	36.4 ± 19.1	75.2 ± nan
Median	28.0	68.9	154.4	133.9	80.0	63.7	37.5	75.2
Post-Hoc	B,C,D,E,F	A,C,D,G	A,B,E,F,G	A,B,E,F,G	A,C,D	A,C,D	B,C,D	-
NeurEx Pronator Drift
Range	3.0 - 18.0	0.0 - 59.5	5.0 - 77.0	17.0 - 84.0	2.0 - 42.0	0.0 - 39.0	5.0 - 21.0	44.0 - 44.0
Mean ± SD	14.2 ± 5.9	22.8 ± 11.2	38.8 ± 18.5	42.0 ± 16.3	23.9 ± 11.0	22.7 ± 10.9	12.6 ± 8.3	44.0 ± nan
Median	17.0	20.8	40.0	41.5	26.0	22.0	12.3	44.0
Post-Hoc	C,D,F	C,D	A,B,E,F,G	A,B,E,F,G	C,D	A,C,D	C,D	-
NeurEx Postural Sway
Range	0.0 - 3.9	0.0 - 8.4	2.6 - 8.5	2.6 - 8.4	0.0 - 7.1	0.0 - 6.1	0.0 - 3.4	4.1 - 4.1
Mean ± SD	2.0 ± 1.4	4.0 ± 1.8	6.4 ± 1.7	6.2 ± 1.5	3.6 ± 2.3	3.6 ± 1.6	2.1 ± 1.5	4.1 ± nan
Median	2.2	3.7	6.9	6.4	4.0	3.7	2.5	4.1
Post-Hoc	B,C,D,F	A,C,D,G	A,B,E,F,G	A,B,E,F,G	C,D	A,C,D	B,C,D	-
All study subjects' clinical scale data. SD indicates standard deviation from the mean. Post-Hoc tests were performed to detect significant differences across groups. A Wilcoxon Rank Sums test (alpha = .05) was performed as a post-hoc test of differences between diagnostic cohorts. Significantly different groups are included using each group's Post-Hoc Label. For subjects with multiple trials, da…
