## Supplementary Table 3 for "Smartphone Postural Sway and Pronator Drift tests as Measures of Neurological Disability"

### Sheet: Sheet1
Supplementary Table 3
Demographic data for training cohort subjects
	HV (n=6)	RR-MS (n=54)	SP-MS (n=17)	PP-MS (n=18)	OIND (n=11)	NIND (n=15)	CIS (n=3)	RIS (n=1)
Post-Hoc Label	A	B	C	D	E	F	G	H
Sex
Female	33.3%	74.1%	70.6%	55.6%	81.8%	73.3%	100.0%	100.0%
Male	66.7%	25.9%	29.4%	44.4%	18.2%	26.7%	0.0%	0.0%
Post-Hoc	-	-	-	-	-	-	-	-
Age (years)
Range	23.3 - 59.9	23.0 - 81.0	46.5 - 74.8	21.9 - 77.8	25.0 - 66.5	26.1 - 79.1	37.6 - 49.1	50.1 - 50.1
Mean ± SD	40.2 ± 16.5	46.1 ± 12.9	61.6 ± 8.5	56.6 ± 14.9	41.2 ± 11.8	52.0 ± 15.2	43.0 ± 5.8	50.1 ± nan
Median	37.3	47.2	62.5	60.1	42.1	54.0	42.3	50.1
Post-Hoc	C,D	C,D	A,B,E,G	A,B,E	C,D	-	C	-
Height (meters)
Range	1.6 - 1.8	1.5 - 1.9	1.5 - 1.8	1.5 - 1.9	1.5 - 1.8	1.5 - 1.8	1.6 - 1.7	1.5 - 1.5
Mean ± SD	1.7 ± 0.1	1.7 ± 0.1	1.7 ± 0.1	1.7 ± 0.1	1.6 ± 0.1	1.6 ± 0.1	1.6 ± 0.1	1.5 ± nan
Median	1.7	1.7	1.7	1.7	1.6	1.6	1.6	1.5
Post-Hoc	-	-	-	-	-	-	-	-
Weight (kilograms)
Range	56.2 - 117.4	47.1 - 157.4	44.4 - 123.4	50.4 - 123.6	52.2 - 99.1	45.6 - 118.1	52.8 - 114.9	84.7 - 84.7
Mean ± SD	82.5 ± 22.1	81.9 ± 22.0	80.9 ± 21.0	73.2 ± 18.8	75.3 ± 15.8	76.4 ± 18.3	77.6 ± 32.9	84.7 ± nan
Median	81.3	81.3	83.9	68.5	79.1	75.2	65.2	84.7
Post-Hoc	-	-	-	-	-	-	-	-
Demographic data for all subjects in the training cohort. SD indicates standard deviation from the mean. Post-Hoc tests were performed to detect significant differences across groups. For Age, Height, and Weight, a Wilcoxon Rank Sums test (alpha = .05) was performed; for Sex, a Fisher Exact test (alpha = .05) was performed. Significantly different groups are included using each group's Post Hoc L…
