## Supplementary Table 4 for "Smartphone Postural Sway and Pronator Drift tests as Measures of Neurological Disability"

### Sheet: Sheet1
Supplementary Table 4
Clinical scale data for training cohort subjects who received a neurological examination
	HV (n=6)	RR-MS (n=54)	SP-MS (n=17)	PP-MS (n=18)	OIND (n=11)	NIND (n=15)	CIS (n=3)	RIS (n=1)
Post-Hoc Label	A	B	C	D	E	F	G	H
EDSS
Range	1.0 - 3.0	1.5 - 6.0	3.5 - 6.5	3.5 - 6.5	1.0 - 6.0	1.5 - 5.0	1.5 - 3.5	4.5 - 4.5
Mean ± SD	2.0 ± 0.8	3.8 ± 1.2	5.6 ± 0.9	5.3 ± 1.0	3.9 ± 1.5	3.6 ± 1.2	2.7 ± 1.0	4.5 ± nan
Median	1.8	3.5	6.0	5.5	4.0	4.0	3.0	4.5
Post-Hoc	B,C,D,E,F	A,C,D	A,B,E,F,G	A,B,E,F,G	A,C,D	A,C,D	C,D	-
CombiWISE
Range	8.0 - 17.2	10.5 - 47.6	28.1 - 63.1	25.0 - 58.3	5.9 - 46.3	12.4 - 37.6	11.0 - 26.2	27.5 - 27.5
Mean ± SD	13.0 ± 3.7	28.8 ± 8.2	44.5 ± 8.7	41.3 ± 8.5	28.7 ± 12.3	25.1 ± 7.5	18.4 ± 7.6	27.5 ± nan
Median	13.1	27.8	45.2	40.8	29.7	25.0	17.9	27.5
Post-Hoc	B,C,D,E,F	A,C,D	A,B,E,F,G	A,B,E,F,G	A,C,D	A,C,D	C,D	-
NeurEx
Range	18.3 - 49.2	16.1 - 236.4	63.8 - 251.6	51.0 - 242.6	2.0 - 156.4	9.6 - 141.5	12.9 - 57.8	75.2 - 75.2
Mean ± SD	30.3 ± 11.6	77.1 ± 38.9	153.0 ± 52.3	145.9 ± 52.4	77.4 ± 45.0	64.7 ± 32.0	38.2 ± 23.0	75.2 ± nan
Median	28.0	69.1	154.4	134.5	80.0	63.7	44.0	75.2
Post-Hoc	B,C,D,E,F	A,C,D	A,B,E,F,G	A,B,E,F,G	A,C,D	A,C,D	C,D	-
NeurEx Pronator Drift
Range	3.0 - 18.0	0.0 - 59.5	13.0 - 77.0	17.0 - 84.0	2.0 - 36.5	4.5 - 39.0	5.0 - 21.0	44.0 - 44.0
Mean ± SD	14.2 ± 5.9	22.4 ± 10.6	40.5 ± 17.9	42.6 ± 17.8	23.5 ± 9.7	23.6 ± 9.4	14.8 ± 8.6	44.0 ± nan
Median	17.0	20.8	40.0	39.8	26.0	23.0	18.5	44.0
Post-Hoc	C,D,E,F	C,D	A,B,E,F,G	A,B,E,F,G	A,C,D	A,C,D	C,D	-
NeurEx Postural Sway
Range	0.0 - 3.9	0.0 - 8.2	2.6 - 8.5	3.2 - 8.4	0.0 - 7.1	1.4 - 6.1	0.0 - 3.4	4.1 - 4.1
Mean ± SD	2.0 ± 1.4	3.9 ± 1.7	6.7 ± 1.6	6.3 ± 1.4	3.8 ± 2.3	3.8 ± 1.5	2.1 ± 1.8	4.1 ± nan
Median	2.2	3.7	7.2	6.2	4.0	4.1	3.0	4.1
Post-Hoc	B,C,D,F	A,C,D	A,B,E,F,G	A,B,E,F,G	C,D	A,C,D	C,D	-
Clinical scale data for all subjects in the training cohort. SD indicates standard deviation from the mean. Post-Hoc tests were performed to detect significant differences across groups. A Wilcoxon Rank Sums test (alpha = .05) was performed as a post-hoc test of differences between diagnostic cohorts. Significantly different groups are included using each group's Post-Hoc Label. For subjects with…
