## Supplementary Table 5 for "Smartphone Postural Sway and Pronator Drift tests as Measures of Neurological Disability"

### Sheet: Sheet1
Supplementary Table 5
Demographic data for independent validation cohort
	HV (n=0)	RR-MS (n=14)	SP-MS (n=4)	PP-MS (n=5)	OIND (n=2)	NIND (n=6)	CIS (n=1)	RIS (n=0)
Post-Hoc Label	A	B	C	D	E	F	G	H
Sex
Female	nan%	50.0%	50.0%	60.0%	100.0%	66.7%	0.0%	nan%
Male	nan%	50.0%	50.0%	40.0%	0.0%	33.3%	100.0%	nan%
Post-Hoc	-	-	-	-	-	-	-	-
Age (years)
Range	nan - nan	40.1 - 71.3	55.3 - 62.7	24.5 - 73.9	41.9 - 48.0	26.6 - 60.7	27.0 - 27.0	nan - nan
Mean ± SD	nan ± nan	54.1 ± 10.4	59.0 ± 3.3	55.8 ± 20.2	45.0 ± 4.4	45.0 ± 13.4	27.0 ± nan	nan ± nan
Median	nan	52.7	59.0	65.2	45.0	43.6	27.0	nan
Post-Hoc	-	-	-	-	-	-	-	-
Height (meters)
Range	nan - nan	1.6 - 1.9	1.7 - 1.9	1.6 - 1.8	1.6 - 1.7	1.6 - 1.8	1.8 - 1.8	nan - nan
Mean ± SD	nan ± nan	1.7 ± 0.1	1.8 ± 0.1	1.7 ± 0.1	1.6 ± 0.1	1.7 ± 0.1	1.8 ± nan	nan ± nan
Median	nan	1.7	1.7	1.7	1.6	1.7	1.8	nan
Post-Hoc	-	-	-	-	-	-	-	-
Weight (kilograms)
Range	nan - nan	51.0 - 150.6	56.9 - 133.0	53.3 - 91.3	79.0 - 90.9	64.9 - 95.8	70.9 - 70.9	nan - nan
Mean ± SD	nan ± nan	89.5 ± 28.4	96.9 ± 31.2	73.6 ± 16.6	85.0 ± 8.4	77.9 ± 10.4	70.9 ± nan	nan ± nan
Median	nan	84.7	98.9	71.4	85.0	76.5	70.9	nan
Post-Hoc	-	-	-	-	-	-	-	-
Demographic data for independent validation cohort subjects. SD indicates standard deviation from the mean. Post-Hoc tests were performed to detect significant differences across groups. For Age, Height, and Weight, a Wilcoxon Rank Sums test (alpha = .05) was performed; for Sex, a Fisher Exact test (alpha = .05) was performed. Significantly different groups are included using each group's Post Ho…
