## Supplementary Table 6 for "Smartphone Postural Sway and Pronator Drift tests as Measures of Neurological Disability"

### Sheet: Sheet1
Supplmentary Table 6
Clinical scale data for independent validation cohort
	HV (n=0)	RR-MS (n=14)	SP-MS (n=4)	PP-MS (n=5)	OIND (n=2)	NIND (n=6)	CIS (n=1)	RIS (n=0)
Post-Hoc Label	A	B	C	D	E	F	G	H
EDSS
Range	nan - nan	2.0 - 6.0	3.0 - 6.0	3.0 - 5.5	1.5 - 6.0	1.0 - 5.0	2.0 - 2.0	nan - nan
Mean ± SD	nan ± nan	3.9 ± 1.3	4.6 ± 1.4	4.8 ± 1.0	3.8 ± 3.2	2.8 ± 1.6	2.0 ± nan	nan ± nan
Median	nan	3.5	4.8	5.0	3.8	2.8	2.0	nan
Post-Hoc	-	-	-	F	-	D	-	-
CombiWISE
Range	nan - nan	19.1 - 49.4	25.0 - 45.5	18.7 - 46.2	12.6 - 46.0	8.1 - 34.3	14.0 - 14.0	nan - nan
Mean ± SD	nan ± nan	29.4 ± 9.6	35.2 ± 9.7	36.5 ± 10.5	29.3 ± 23.6	18.7 ± 10.0	14.0 ± nan	nan ± nan
Median	nan	27.4	35.2	39.6	29.3	18.6	14.0	nan
Post-Hoc	-	-	F	F	-	C,D	-	-
NeurEx
Range	nan - nan	33.2 - 192.6	47.6 - 186.7	40.7 - 147.2	25.6 - 137.2	10.0 - 110.6	30.9 - 30.9	nan - nan
Mean ± SD	nan ± nan	79.5 ± 48.0	119.6 ± 63.8	117.9 ± 43.5	81.4 ± 78.9	52.1 ± 38.8	30.9 ± nan	nan ± nan
Median	nan	57.0	122.1	133.9	81.4	47.6	30.9	nan
Post-Hoc	-	-	-	F	-	D	-	-
NeurEx Pronator Drift
Range	nan - nan	8.0 - 60.3	3.0 - 47.5	26.5 - 39.5	25.0 - 35.5	8.0 - 37.0	23.0 - 23.0	nan - nan
Mean ± SD	nan ± nan	24.4 ± 14.2	24.9 ± 20.1	33.6 ± 5.0	30.2 ± 7.4	23.8 ± 12.7	23.0 ± nan	nan ± nan
Median	nan	23.8	24.5	35.0	30.2	27.0	23.0	nan
Post-Hoc	-	-	-	-	-	-	-	-
NeurEx Postural Sway
Range	nan - nan	0.0 - 8.4	3.1 - 6.9	2.6 - 7.4	0.0 - 4.4	0.0 - 4.7	2.0 - 2.0	nan - nan
Mean ± SD	nan ± nan	4.2 ± 2.1	5.3 ± 1.8	5.9 ± 1.9	2.2 ± 3.1	2.9 ± 1.8	2.0 ± nan	nan ± nan
Median	nan	4.3	5.6	6.4	2.2	3.1	2.0	nan
Post-Hoc	-	-	-	F	-	D	-	-
Clincal scale data for independent validation cohort. SD indicates standard deviation from the mean. Post-Hoc tests were performed to detect significant differences across groups. A Wilcoxon Rank Sums test (alpha = .05) was performed as a post-hoc test of differences between diagnostic cohorts. Significantly different groups are included using each group's Post Hoc Label. For subjects with multip…
