## Supplementary Table 7 for "Smartphone Postural Sway and Pronator Drift tests as Measures of Neurological Disability"

### Sheet: Sheet1
Supplementary Table 7
Demographic data for Postural Sway analysis for subjects with 2 or more trials
	HV (n=5)	RR-MS (n=35)	SP-MS (n=4)	PP-MS (n=8)	OIND (n=2)	NIND (n=3)	CIS (n=2)	RIS (n=0)
Post-Hoc Label	A	B	C	D	E	F	G	H
Sex
Female	40.0%	71.4%	75.0%	50.0%	50.0%	100.0%	100.0%	nan%
Male	60.0%	28.6%	25.0%	50.0%	50.0%	0.0%	0.0%	nan%
Post-Hoc	-	-	-	-	-	-	-	-
Age (years)
Range	23.0 - 44.0	23.0 - 81.0	52.5 - 72.0	29.7 - 70.5	30.5 - 38.8	29.7 - 69.6	42.3 - 49.1	nan - nan
Mean ± SD	34.4 ± 8.9	45.8 ± 14.3	64.3 ± 8.6	57.0 ± 13.8	34.6 ± 5.9	48.8 ± 20.0	45.7 ± 4.8	nan ± nan
Median	39.0	46.4	66.3	58.9	34.6	47.3	45.7	nan
Post-Hoc	C,D	C,D	A,B	A,B	-	-	-	-
Height (meters)
Range	1.6 - 1.8	1.5 - 1.9	1.5 - 1.8	1.6 - 1.9	1.6 - 1.7	1.6 - 1.6	1.6 - 1.7	nan - nan
Mean ± SD	1.7 ± 0.1	1.7 ± 0.1	1.7 ± 0.1	1.7 ± 0.1	1.6 ± 0.1	1.6 ± 0.0	1.7 ± 0.0	nan ± nan
Median	1.7	1.7	1.7	1.7	1.6	1.6	1.7	nan
Post-Hoc	F	-	-	-	-	A	-	-
Weight (kilograms)
Range	64.0 - 90.7	47.1 - 115.6	85.0 - 123.4	52.7 - 123.6	67.9 - 80.0	53.2 - 76.0	52.8 - 114.9	nan - nan
Mean ± SD	75.5 ± 11.2	80.6 ± 19.4	96.8 ± 17.9	76.5 ± 24.7	74.0 ± 8.6	67.0 ± 12.1	83.8 ± 43.9	nan ± nan
Median	77.1	82.7	89.4	69.0	74.0	71.8	83.8	nan
Post-Hoc	-	-	F	-	-	C	-	-
Demographic data for Postural Sway training cohort subjects used in computation of ICC. SD indicates standard deviation from the mean. Post-Hoc tests were performed to detect significant differences across groups. For Age, Height, and Weight, a Wilcoxon Rank Sums test (alpha = .05) was performed; for Sex, a Fisher Exact test (alpha = .05) was performed. Significantly different groups are included…
