## Supplementary Table 8 for "Smartphone Postural Sway and Pronator Drift tests as Measures of Neurological Disability"

### Sheet: Sheet1
Supplementary Table 8
Clinical scale data for Postural Sway analysis for subjects with 2 or more trials who received a neurological examination
	HV (n=0)	RR-MS (n=35)	SP-MS (n=4)	PP-MS (n=8)	OIND (n=2)	NIND (n=3)	CIS (n=2)	RIS (n=0)
Post-Hoc Label	A	B	C	D	E	F	G	H
EDSS
Range	nan - nan	1.5 - 6.0	4.5 - 6.0	3.5 - 6.5	3.0 - 6.0	2.0 - 4.5	3.0 - 3.5	nan - nan
Mean ± SD	nan ± nan	3.9 ± 1.2	5.5 ± 0.7	5.0 ± 1.0	4.5 ± 2.1	3.0 ± 1.3	3.2 ± 0.4	nan ± nan
Median	nan	4.0	5.8	5.0	4.5	2.5	3.2	nan
Post-Hoc	-	C,D	B	B	-	-	-	-
CombiWISE
Range	nan - nan	10.5 - 47.6	33.1 - 48.1	25.0 - 50.3	16.5 - 45.2	13.5 - 31.1	17.9 - 26.2	nan - nan
Mean ± SD	nan ± nan	29.8 ± 9.0	41.9 ± 7.4	37.7 ± 8.7	30.9 ± 20.3	21.7 ± 8.9	22.1 ± 5.9	nan ± nan
Median	nan	28.3	43.1	37.1	30.9	20.4	22.1	nan
Post-Hoc	-	C,D	B,F	B,F	-	C,D	-	-
NeurEx
Range	nan - nan	16.1 - 236.4	84.1 - 184.7	51.0 - 213.9	46.7 - 144.6	33.4 - 82.8	44.0 - 57.8	nan - nan
Mean ± SD	nan ± nan	82.8 ± 43.7	145.4 ± 46.7	123.8 ± 54.1	95.7 ± 69.2	57.2 ± 24.7	50.9 ± 9.8	nan ± nan
Median	nan	70.2	156.4	108.0	95.7	55.6	50.9	nan
Post-Hoc	-	C,D	B,F	B,F	-	C,D	-	-
Neurex Pronator Drift
Range	nan - nan	0.0 - 59.5	25.5 - 52.0	17.0 - 52.0	25.0 - 26.0	18.0 - 26.0	18.5 - 21.0	nan - nan
Mean ± SD	nan ± nan	24.4 ± 11.5	37.4 ± 11.4	35.7 ± 11.3	25.5 ± 0.7	21.3 ± 4.2	19.8 ± 1.8	nan ± nan
Median	nan	22.0	36.0	35.8	25.5	20.0	19.8	nan
Post-Hoc	-	C,D	B	B	-	-	-	-
NeurEx Postural Sway
Range	nan - nan	0.0 - 8.0	4.7 - 7.7	3.2 - 8.4	4.0 - 6.2	2.2 - 5.1	3.0 - 3.4	nan - nan
Mean ± SD	nan ± nan	4.0 ± 1.8	6.2 ± 1.6	5.7 ± 1.6	5.1 ± 1.6	3.7 ± 1.4	3.2 ± 0.3	nan ± nan
Median	nan	3.7	6.3	5.3	5.1	3.7	3.2	nan
Post-Hoc	-	C,D	B	B	-	-	-	-
Clinical scale data for Postural Sway training cohort subjects used in computation of ICC. SD indicates standard deviation from the mean. Post-Hoc tests were performed to detect significant differences across groups. A Wilcoxon Rank Sums test (alpha = .05) was performed as a post-hoc test of differences between diagnostic cohorts. Significantly different groups are included using each group's Pos…
