## Supplementary Table 9 for "Smartphone Postural Sway and Pronator Drift tests as Measures of Neurological Disability"

### Sheet: Sheet1
Supplementary Table 9
Demographic data for Pronator Drift analysis for subjects with 2 or more trials (ICC computation)
	HV (n=7)	RR-MS (n=38)	SP-MS (n=5)	PP-MS (n=11)	OIND (n=1)	NIND (n=3)	CIS (n=2)	RIS (n=0)
Post-Hoc Label	A	B	C	D	E	F	G	H
Sex
Female	57.1%	71.1%	80.0%	45.5%	0.0%	100.0%	100.0%	nan%
Male	42.9%	28.9%	20.0%	54.5%	100.0%	0.0%	0.0%	nan%
Post-Hoc	-	-	-	-	-	-	-	-
Age (years)
Range	23.0 - 55.0	23.0 - 81.0	52.0 - 72.0	29.7 - 70.5	30.5 - 30.5	29.7 - 69.6	42.3 - 49.1	nan - nan
Mean ± SD	38.9 ± 10.9	46.3 ± 14.2	64.4 ± 7.7	59.0 ± 12.1	30.5 ± nan	48.8 ± 20.0	45.7 ± 4.8	nan ± nan
Median	39.0	46.6	65.5	60.4	30.5	47.3	45.7	nan
Post-Hoc	C,D	C,D	A,B	A,B	-	-	-	-
Height (meters)
Range	1.6 - 1.8	1.5 - 1.9	1.5 - 1.8	1.5 - 1.9	1.7 - 1.7	1.6 - 1.6	1.6 - 1.7	nan - nan
Mean ± SD	1.7 ± 0.1	1.7 ± 0.1	1.7 ± 0.1	1.7 ± 0.1	1.7 ± nan	1.6 ± 0.0	1.7 ± 0.0	nan ± nan
Median	1.7	1.7	1.7	1.7	1.7	1.6	1.7	nan
Post-Hoc	F	-	-	-	-	A	-	-
Weight (kilograms)
Range	52.0 - 98.9	47.1 - 157.4	48.8 - 123.4	52.7 - 123.6	67.9 - 67.9	53.2 - 76.0	52.8 - 114.9	nan - nan
Mean ± SD	75.5 ± 16.3	81.8 ± 22.7	86.9 ± 26.4	75.3 ± 21.8	67.9 ± nan	67.0 ± 12.1	83.8 ± 43.9	nan ± nan
Median	77.1	81.3	88.4	68.3	67.9	71.8	83.8	nan
Post-Hoc	-	-	-	-	-	-	-	-
Demographic data for Pronator Drift training cohort subjects used in computation of ICC. SD indicates standard deviation from the mean. Post-Hoc tests were performed to detect significant differences across groups. For Age, Height, and Weight, a Wilcoxon Rank Sums test (alpha = .05) was performed; for Sex, a Fisher Exact test (alpha = .05) was performed. Significantly different groups are include…
