## Supplementary Table 10 for "Smartphone Postural Sway and Pronator Drift tests as Measures of Neurological Disability"

### Sheet: Sheet1
Supplementary Table 10
Clinical scale data for Pronator Drift analysis for subjects with 2 or more trials who received a neurological examination
	HV (n=0)	RR-MS (n=38)	SP-MS (n=5)	PP-MS (n=11)	OIND (n=1)	NIND (n=3)	CIS (n=2)	RIS (n=0)
Post-Hoc Label	A	B	C	D	E	F	G	H
EDSS
Range	nan - nan	1.5 - 6.0	3.5 - 6.5	3.5 - 6.5	3.0 - 3.0	2.0 - 4.5	3.0 - 3.5	nan - nan
Mean ± SD	nan ± nan	4.0 ± 1.2	5.5 ± 1.2	5.2 ± 1.0	3.0 ± nan	3.0 ± 1.3	3.2 ± 0.4	nan ± nan
Median	nan	3.8	6.0	5.5	3.0	2.5	3.2	nan
Post-Hoc	-	C,D	B	B,F,G	-	D	D	-
CombiWISE
Range	nan - nan	10.5 - 47.6	28.1 - 63.1	25.0 - 50.3	16.5 - 16.5	13.5 - 31.1	17.9 - 26.2	nan - nan
Mean ± SD	nan ± nan	29.8 ± 8.8	45.1 ± 13.0	39.4 ± 8.0	16.5 ± nan	21.7 ± 8.9	22.1 ± 5.9	nan ± nan
Median	nan	28.8	47.9	40.8	16.5	20.4	22.1	nan
Post-Hoc	-	C,D	B	B,F,G	-	D	D	-
NeurEx
Range	nan - nan	16.1 - 236.4	63.8 - 209.1	51.0 - 213.9	46.7 - 46.7	33.4 - 82.8	44.0 - 57.8	nan - nan
Mean ± SD	nan ± nan	82.2 ± 42.6	154.1 ± 57.3	140.9 ± 55.0	46.7 ± nan	57.2 ± 24.7	50.9 ± 9.8	nan ± nan
Median	nan	69.7	178.7	112.7	46.7	55.6	50.9	nan
Post-Hoc	-	C,D	B	B,F,G	-	D	D	-
Neurex Pronator Drift
Range	nan - nan	4.0 - 60.5	16.0 - 72.5	17.0 - 82.0	20.0 - 20.0	20.0 - 28.0	18.5 - 23.0	nan - nan
Mean ± SD	nan ± nan	24.8 ± 10.9	42.3 ± 20.5	40.4 ± 18.3	20.0 ± nan	23.0 ± 4.4	20.8 ± 3.2	nan ± nan
Median	nan	22.2	44.0	34.5	20.0	21.0	20.8	nan
Post-Hoc	-	C,D	B	B	-	-	-	-
NeurEx Postural Sway
Range	nan - nan	3.0 - 6.6	4.7 - 6.6	3.3 - 6.4	3.7 - 3.7	3.7 - 5.0	4.6 - 4.6	nan - nan
Mean ± SD	nan ± nan	4.8 ± 0.8	5.7 ± 0.7	5.2 ± 1.0	3.7 ± nan	4.2 ± 0.7	4.6 ± 0.0	nan ± nan
Median	nan	4.7	5.7	5.2	3.7	4.0	4.6	nan
Post-Hoc	-	C	B	-	-	-	-	-
Clinical scale data for Pronator Drift training cohort subjects used in computation of ICC. SD indicates standard deviation from the mean. Post-Hoc tests were performed to detect significant differences across groups. A Wilcoxon Rank Sums test (alpha = .05) was performed as a post-hoc test of differences between diagnostic cohorts. Significantly different groups are included using each group's Po…
