## Supplementary Table 11 for "Smartphone Postural Sway and Pronator Drift tests as Measures of Neurological Disability"

### Sheet: Sheet1
Supplementary Table 11
Demographic data for Postural Sway analysis training cohort subjects (Demographic Correlations)
	HV (n=10)	RR-MS (n=52)	SP-MS (n=13)	PP-MS (n=17)	OIND (n=9)	NIND (n=12)	CIS (n=3)	RIS (n=1)
Post-Hoc Label	A	B	C	D	E	F	G	H
Sex
Female	30.0%	73.1%	76.9%	58.8%	77.8%	75.0%	100.0%	100.0%
Male	70.0%	26.9%	23.1%	41.2%	22.2%	25.0%	0.0%	0.0%
Post-Hoc	B,C	A	A	-	-	-	-	-
Age (years)
Range	23.0 - 58.2	23.0 - 81.0	46.5 - 72.0	29.7 - 77.8	25.0 - 50.5	26.1 - 79.1	37.6 - 49.1	50.1 - 50.1
Mean ± SD	36.3 ± 12.9	46.1 ± 13.0	61.0 ± 7.7	58.7 ± 12.5	40.1 ± 8.0	50.6 ± 16.5	43.0 ± 5.8	50.1 ± nan
Median	34.3	47.3	61.3	60.9	42.1	50.7	42.3	50.1
Post-Hoc	B,C,D,F	A,C,D	A,B,E,G	A,B,E	C,D	A	C	-
Height (meters)
Range	1.6 - 1.8	1.5 - 1.9	1.5 - 1.8	1.5 - 1.9	1.5 - 1.8	1.5 - 1.8	1.6 - 1.7	1.5 - 1.5
Mean ± SD	1.7 ± 0.1	1.7 ± 0.1	1.7 ± 0.1	1.7 ± 0.1	1.6 ± 0.1	1.6 ± 0.1	1.6 ± 0.1	1.5 ± nan
Median	1.7	1.7	1.7	1.7	1.6	1.6	1.6	1.5
Post-Hoc	E,F	-	-	-	A	A	-	-
Weight (kilograms)
Range	52.0 - 117.4	47.1 - 160.3	44.4 - 123.4	50.4 - 123.6	52.2 - 99.1	45.6 - 118.1	52.8 - 114.9	84.7 - 84.7
Mean ± SD	75.9 ± 19.7	82.6 ± 22.3	82.3 ± 23.9	73.3 ± 19.2	77.5 ± 15.6	75.4 ± 20.2	77.6 ± 32.9	84.7 ± nan
Median	71.6	83.8	88.4	68.3	79.5	73.5	65.2	84.7
Post-Hoc	-	-	-	-	-	-	-	-
Demographic data for Postural Sway training cohort subjects used in computation of Demographic Correlations. SD indicates standard deviation from the mean. Post-Hoc tests were performed to detect significant differences across groups. For Age, Height, and Weight, a Wilcoxon Rank Sums test (alpha = .05) was performed; for Sex, a Fisher Exact test (alpha = .05) was performed. Significantly differen…
