## Supplementary Table 12 for "Smartphone Postural Sway and Pronator Drift tests as Measures of Neurological Disability"

### Sheet: Sheet1
Supplementary Table 12
Clinical scale data for Postural Sway training cohort for subjects who received neurological examination (Demographic Correlations)
	HV (n=4)	RR-MS (n=52)	SP-MS (n=13)	PP-MS (n=17)	OIND (n=9)	NIND (n=12)	CIS (n=3)	RIS (n=1)
Post-Hoc Label	A	B	C	D	E	F	G	H
EDSS
Range	1.0 - 3.0	1.5 - 6.0	4.5 - 6.5	3.5 - 6.5	1.0 - 6.0	1.5 - 4.5	1.5 - 3.5	4.5 - 4.5
Mean ± SD	1.9 ± 0.9	3.8 ± 1.2	5.7 ± 0.8	5.2 ± 1.0	3.8 ± 1.4	3.5 ± 1.0	2.7 ± 1.0	4.5 ± nan
Median	1.8	3.5	6.0	5.0	4.0	3.8	3.0	4.5
Post-Hoc	B,C,D,E,F	A,C,D	A,B,E,F,G	A,B,E,F,G	A,C,D	A,C,D	C,D	-
CombiWISE
Range	8.0 - 16.8	10.5 - 47.6	33.1 - 59.4	25.0 - 58.3	5.9 - 45.2	13.5 - 37.6	11.0 - 26.2	27.5 - 27.5
Mean ± SD	12.0 ± 3.9	29.1 ± 8.2	44.8 ± 8.7	41.2 ± 8.8	27.7 ± 11.8	25.0 ± 6.7	18.4 ± 7.6	27.5 ± nan
Median	11.6	28.0	46.4	40.0	29.7	24.3	17.9	27.5
Post-Hoc	B,C,D,E,F	A,C,D	A,B,E,F,G	A,B,E,F,G	A,C,D	A,C,D	C,D	-
NeurEx
Range	18.3 - 36.2	16.1 - 236.4	84.1 - 234.8	51.0 - 242.6	2.0 - 144.6	21.2 - 89.6	12.9 - 57.8	75.2 - 75.2
Mean ± SD	27.6 ± 8.5	78.1 ± 38.7	154.7 ± 49.1	144.4 ± 52.4	73.8 ± 38.3	61.1 ± 20.9	38.2 ± 23.0	75.2 ± nan
Median	28.0	69.7	161.6	135.5	80.0	63.0	44.0	75.2
Post-Hoc	B,C,D,E,F	A,C,D	A,B,E,F,G	A,B,E,F,G	A,C,D	A,C,D	C,D	-
Neurex Pronator Drift
Range	3.0 - 18.0	0.0 - 59.5	22.5 - 75.0	17.0 - 84.0	2.0 - 36.5	12.5 - 37.0	5.0 - 21.0	44.0 - 44.0
Mean ± SD	12.2 ± 6.7	22.7 ± 10.8	40.6 ± 15.8	41.5 ± 17.9	24.9 ± 10.2	23.2 ± 7.2	14.8 ± 8.6	44.0 ± nan
Median	14.0	21.0	40.0	36.5	28.5	21.5	18.5	44.0
Post-Hoc	C,D,F	C,D	A,B,E,F,G	A,B,E,F,G	C,D	A,C,D	C,D	-
NeurEx Postural Sway
Range	0.0 - 2.6	0.0 - 8.0	2.6 - 8.5	3.2 - 8.4	0.0 - 6.2	1.4 - 5.7	0.0 - 3.4	4.1 - 4.1
Mean ± SD	1.6 ± 1.3	4.0 ± 1.6	6.5 ± 1.7	6.4 ± 1.5	3.9 ± 1.8	3.8 ± 1.3	2.1 ± 1.8	4.1 ± nan
Median	1.8	3.8	7.1	6.4	4.0	3.9	3.0	4.1
Post-Hoc	B,C,D,E,F	A,C,D	A,B,E,F,G	A,B,E,F,G	A,C,D	A,C,D	C,D	-
Clinical scale data for Pronator Drift training cohort subjects used in computation of Demographic Correlations. SD indicates standard deviation from the mean. Post-Hoc tests were performed to detect significant differences across groups. For Age, Height, and Weight, a Wilcoxon Rank Sums test (alpha = .05) was performed; for Sex, a Fisher Exact test (alpha = .05) was performed. Significantly diff…
