## Supplementary Table 13 for "Smartphone Postural Sway and Pronator Drift tests as Measures of Neurological Disability"

### Sheet: Sheet1
Supplementary Table 13
Demographic data for Pronator Drift analysis training cohort subjects (Demographic correlations)
	HV (n=12)	RR-MS (n=53)	SP-MS (n=16)	PP-MS (n=16)	OIND (n=8)	NIND (n=15)	CIS (n=3)	RIS (n=1)
Post-Hoc Label	A	B	C	D	E	F	G	H
Sex
Female	50.0%	75.5%	75.0%	56.2%	75.0%	73.3%	100.0%	100.0%
Male	50.0%	24.5%	25.0%	43.8%	25.0%	26.7%	0.0%	0.0%
Post-Hoc	-	-	-	-	-	-	-	-
Age (years)
Range	23.0 - 59.9	23.0 - 81.0	46.5 - 74.8	29.7 - 77.8	26.0 - 66.5	26.1 - 79.1	37.6 - 49.1	50.1 - 50.1
Mean ± SD	40.8 ± 12.8	46.0 ± 13.0	61.6 ± 8.8	59.7 ± 12.2	42.8 ± 12.6	52.0 ± 15.2	43.0 ± 5.8	50.1 ± nan
Median	41.5	47.1	63.0	61.9	41.2	54.0	42.3	50.1
Post-Hoc	C,D	C,D	A,B,E,G	A,B,E,G	C,D	-	C,D	-
Height (meters)
Range	1.6 - 1.8	1.5 - 1.9	1.5 - 1.8	1.5 - 1.9	1.5 - 1.7	1.5 - 1.8	1.6 - 1.7	1.5 - 1.5
Mean ± SD	1.7 ± 0.1	1.7 ± 0.1	1.7 ± 0.1	1.7 ± 0.1	1.6 ± 0.1	1.6 ± 0.1	1.6 ± 0.1	1.5 ± nan
Median	1.7	1.7	1.6	1.7	1.6	1.6	1.6	1.5
Post-Hoc	-	-	-	-	-	-	-	-
Weight (kilograms)
Range	52.0 - 98.9	47.1 - 157.4	44.4 - 123.4	52.7 - 123.6	52.6 - 99.1	45.6 - 118.1	52.8 - 114.9	84.7 - 84.7
Mean ± SD	75.5 ± 15.3	81.2 ± 21.6	79.8 ± 21.2	74.9 ± 19.0	74.7 ± 14.1	76.4 ± 18.3	77.6 ± 32.9	84.7 ± nan
Median	74.7	80.0	83.8	69.0	78.6	75.2	65.2	84.7
Post-Hoc	-	-	-	-	-	-	-	-
Demographic data for Pronator Drift training cohort subjects used in computation of Demographic Correlations. SD indicates standard deviation from the mean. Post-Hoc tests were performed to detect significant differences across groups. For Age, Height, and Weight, a Wilcoxon Rank Sums test (alpha = .05) was performed; for Sex, a Fisher Exact test (alpha = .05) was performed. Significantly differe…
