## Supplementary Table 14 for "Smartphone Postural Sway and Pronator Drift tests as Measures of Neurological Disability"

### Sheet: Sheet1
Supplementary Table 14
Clinical scale data for Pronator Drift training cohort for subjects who received neurological examination (Demographic Correlations)
	HV (n=5)	RR-MS (n=53)	SP-MS (n=16)	PP-MS (n=16)	OIND (n=8)	NIND (n=15)	CIS (n=3)	RIS (n=1)
Post-Hoc Label	A	B	C	D	E	F	G	H
EDSS
Range	1.0 - 3.0	1.5 - 6.0	3.5 - 6.5	3.5 - 6.5	1.0 - 6.0	1.5 - 5.0	1.5 - 3.5	4.5 - 4.5
Mean ± SD	2.1 ± 0.9	3.8 ± 1.2	5.5 ± 0.9	5.3 ± 1.0	3.8 ± 1.7	3.6 ± 1.2	2.7 ± 1.0	4.5 ± nan
Median	2.0	3.5	5.8	5.5	3.8	4.0	3.0	4.5
Post-Hoc	B,C,D,F	A,C,D	A,B,E,F,G	A,B,E,F,G	C,D	A,C,D	C,D	-
CombiWISE
Range	8.0 - 17.2	10.5 - 47.6	28.1 - 63.1	25.0 - 58.3	5.9 - 46.3	12.4 - 37.6	11.0 - 26.2	27.5 - 27.5
Mean ± SD	13.7 ± 3.7	28.7 ± 8.2	43.9 ± 8.5	41.4 ± 9.0	27.8 ± 13.8	25.1 ± 7.5	18.4 ± 7.6	27.5 ± nan
Median	13.2	27.8	44.3	41.4	28.2	25.0	17.9	27.5
Post-Hoc	B,C,D,F	A,C,D	A,B,E,F,G	A,B,E,F,G	C,D	A,C,D	C,D	-
NeurEx
Range	18.3 - 49.2	16.1 - 236.4	63.8 - 251.6	51.0 - 242.6	2.0 - 156.4	9.6 - 141.5	12.9 - 57.8	75.2 - 75.2
Mean ± SD	31.8 ± 12.3	76.5 ± 38.8	150.7 ± 53.2	149.1 ± 54.7	76.3 ± 53.3	64.7 ± 32.0	38.2 ± 23.0	75.2 ± nan
Median	33.3	69.1	146.4	147.0	71.2	63.7	44.0	75.2
Post-Hoc	B,C,D,F	A,C,D	A,B,E,F,G	A,B,E,F,G	C,D	A,C,D	C,D	-
Neurex Pronator Drift
Range	13.0 - 22.0	4.0 - 60.5	16.0 - 77.0	17.0 - 82.0	2.0 - 36.5	4.5 - 34.0	9.0 - 23.0	44.0 - 44.0
Mean ± SD	16.8 ± 3.6	23.2 ± 10.7	39.7 ± 16.9	42.1 ± 18.1	22.3 ± 10.2	23.2 ± 8.0	16.8 ± 7.1	44.0 ± nan
Median	17.0	21.0	37.8	37.0	24.3	24.0	18.5	44.0
Post-Hoc	C,D	C,D	A,B,E,F,G	A,B,E,F,G	C,D	C,D	C,D	-
NeurEx Postural Sway
Range	3.9 - 5.4	2.8 - 6.6	4.2 - 8.1	3.3 - 7.1	3.7 - 6.6	0.0 - 7.9	4.6 - 5.5	3.9 - 3.9
Mean ± SD	4.8 ± 0.6	4.9 ± 0.9	5.9 ± 1.0	5.6 ± 1.1	5.4 ± 1.0	4.4 ± 1.7	4.9 ± 0.5	3.9 ± nan
Median	4.8	4.8	6.0	5.7	5.6	4.2	4.6	3.9
Post-Hoc	C	C,D	A,B,F	B,F	F	C,D,E	-	-
Clinical data for Pronator Drift training cohort used in computation of Demographic Correlations. SD indicates standard deviation from the mean. Post-Hoc tests were performed to detect significant differences across groups. For Age, Height, and Weight, a Wilcoxon Rank Sums test (alpha = .05) was performed; for Sex, a Fisher Exact test (alpha = .05) was performed. Significantly different groups ar…
