## Supplementary Table 17 for "Smartphone Postural Sway and Pronator Drift tests as Measures of Neurological Disability"

### Sheet: Sheet1
Supplementary Table 17
Demographic data for Pronator Drift analysis training cohort subjects (Clinical and MRI Correlations; Model training)
	HV (n=5)	RR-MS (n=53)	SP-MS (n=16)	PP-MS (n=16)	OIND (n=8)	NIND (n=15)	CIS (n=3)	RIS (n=1)
Post-Hoc Label	A	B	C	D	E	F	G	H
Sex
Female	40.0%	75.5%	75.0%	56.2%	75.0%	73.3%	100.0%	100.0%
Male	60.0%	24.5%	25.0%	43.8%	25.0%	26.7%	0.0%	0.0%
Post-Hoc	-	-	-	-	-	-	-	-
Age (years)
Range	25.0 - 59.9	23.0 - 81.0	46.5 - 74.8	29.7 - 77.8	26.0 - 66.5	26.1 - 79.1	37.6 - 49.1	50.1 - 50.1
Mean ± SD	43.5 ± 16.0	46.0 ± 13.0	61.6 ± 8.8	59.7 ± 12.2	42.8 ± 12.6	52.0 ± 15.2	43.0 ± 5.8	50.1 ± nan
Median	45.0	47.1	63.0	61.9	41.2	54.0	42.3	50.1
Post-Hoc	C,D	C,D	A,B,E,G	A,B,E,G	C,D	-	C,D	-
Height (meters)
Range	1.6 - 1.8	1.5 - 1.9	1.5 - 1.8	1.5 - 1.9	1.5 - 1.7	1.5 - 1.8	1.6 - 1.7	1.5 - 1.5
Mean ± SD	1.7 ± 0.1	1.7 ± 0.1	1.7 ± 0.1	1.7 ± 0.1	1.6 ± 0.1	1.6 ± 0.1	1.6 ± 0.1	1.5 ± nan
Median	1.7	1.7	1.6	1.7	1.6	1.6	1.6	1.5
Post-Hoc	-	-	-	-	-	-	-	-
Weight (kilograms)
Range	56.2 - 92.6	47.1 - 157.4	44.4 - 123.4	52.7 - 123.6	52.6 - 99.1	45.6 - 118.1	52.8 - 114.9	84.7 - 84.7
Mean ± SD	75.5 ± 15.7	81.2 ± 21.6	79.8 ± 21.2	74.9 ± 19.0	74.7 ± 14.1	76.4 ± 18.3	77.6 ± 32.9	84.7 ± nan
Median	72.3	80.0	83.8	69.0	78.6	75.2	65.2	84.7
Post-Hoc	-	-	-	-	-	-	-	-
Demographic data for Pronator Drift training cohort subjects used in computation of correlations with Clinical and MRI scores and as training set for Pronator Drift models. SD indicates standard deviation from the mean. Post-Hoc tests were performed to detect significant differences across groups. For Age, Height, and Weight, a Wilcoxon Rank Sums test (alpha = .05) was performed; for Sex, a Fishe…
