## Supplementary Table 19 for "Smartphone Postural Sway and Pronator Drift tests as Measures of Neurological Disability"

### Sheet: Sheet1
Supplementary Table 19
Demographic data for combined Postural Sway and Pronator Drft model training cohorts
	HV (n=3)	RR-MS (n=46)	SP-MS (n=10)	PP-MS (n=14)	OIND (n=6)	NIND (n=12)	CIS (n=3)	RIS (n=1)
Post-Hoc Label	A	B	C	D	E	F	G	H
Sex
Female	0.0%	73.9%	80.0%	57.1%	66.7%	75.0%	100.0%	100.0%
Male	100.0%	26.1%	20.0%	42.9%	33.3%	25.0%	0.0%	0.0%
Post-Hoc	B,C,F	A	A	-	-	A	-	-
Age (years)
Range	25.0 - 58.2	23.0 - 81.0	46.5 - 72.0	29.7 - 77.8	30.5 - 50.5	26.1 - 79.1	37.6 - 49.1	50.1 - 50.1
Mean ± SD	37.6 ± 18.0	46.1 ± 13.1	61.3 ± 8.3	59.3 ± 13.0	41.6 ± 7.1	50.6 ± 16.5	43.0 ± 5.8	50.1 ± nan
Median	29.6	47.3	62.3	61.7	41.2	50.7	42.3	50.1
Post-Hoc	C	C,D	A,B,E,G	B,E	C,D	-	C	-
Height (meters)
Range	1.7 - 1.8	1.5 - 1.9	1.6 - 1.8	1.6 - 1.9	1.6 - 1.7	1.5 - 1.8	1.6 - 1.7	1.5 - 1.5
Mean ± SD	1.7 ± 0.0	1.7 ± 0.1	1.7 ± 0.1	1.7 ± 0.1	1.7 ± 0.0	1.6 ± 0.1	1.6 ± 0.1	1.5 ± nan
Median	1.8	1.7	1.7	1.7	1.7	1.6	1.6	1.5
Post-Hoc	E,F,G	-	-	-	A	A	A	-
Weight (kilograms)
Range	56.2 - 90.3	47.1 - 115.6	44.4 - 123.4	52.7 - 123.6	61.3 - 99.1	45.6 - 118.1	52.8 - 114.9	84.7 - 84.7
Mean ± SD	70.8 ± 17.6	81.0 ± 19.3	83.6 ± 24.2	74.9 ± 19.6	77.8 ± 12.9	75.4 ± 20.2	77.6 ± 32.9	84.7 ± nan
Median	66.0	83.8	86.7	69.0	79.3	73.5	65.2	84.7
Post-Hoc	-	-	-	-	-	-	-	-
Demographic data for combined training cohort subjects used in as training set for Combined biomarker models. SD indicates standard deviation from the mean. Post-Hoc tests were performed to detect significant differences across groups. For Age, Height, and Weight, a Wilcoxon Rank Sums test (alpha = .05) was performed; for Sex, a Fisher Exact test (alpha = .05) was performed. Significantly differe…
