## Supplementary Table 20 for "Smartphone Postural Sway and Pronator Drift tests as Measures of Neurological Disability"

### Sheet: Sheet1
Supplmentary Table 20
Clinical scale data for Combined model training cohort subjects
	HV (n=3)	RR-MS (n=46)	SP-MS (n=10)	PP-MS (n=14)	OIND (n=6)	NIND (n=12)	CIS (n=3)	RIS (n=1)
Post-Hoc Label	A	B	C	D	E	F	G	H
EDSS
Range	1.0 - 3.0	1.5 - 6.0	4.5 - 6.5	3.5 - 6.5	1.0 - 6.0	1.5 - 4.5	1.5 - 3.5	4.5 - 4.5
Mean ± SD	2.0 ± 1.0	3.8 ± 1.2	5.6 ± 0.7	5.2 ± 1.0	3.6 ± 1.6	3.5 ± 1.0	2.7 ± 1.0	4.5 ± nan
Median	2.0	3.5	5.8	5.2	3.8	3.8	3.0	4.5
Post-Hoc	B,C,D	A,C,D	A,B,E,F,G	A,B,E,F,G	C,D	C,D	C,D	-
CombiWISE
Range	8.0 - 16.8	10.5 - 47.6	34.4 - 55.7	25.0 - 58.3	5.9 - 45.2	13.5 - 37.6	11.0 - 26.2	27.5 - 27.5
Mean ± SD	12.7 ± 4.5	28.2 ± 8.1	43.5 ± 7.0	40.9 ± 9.5	26.0 ± 13.5	25.0 ± 6.7	18.4 ± 7.6	27.5 ± nan
Median	13.2	27.2	44.8	40.2	28.2	24.3	17.9	27.5
Post-Hoc	B,C,D,F	A,C,D	A,B,E,F,G	A,B,E,F,G	C,D	A,C,D	C,D	-
NeurEx
Range	18.3 - 36.2	16.1 - 236.4	87.4 - 234.8	51.0 - 242.6	2.0 - 144.6	21.2 - 89.6	12.9 - 57.8	75.2 - 75.2
Mean ± SD	29.3 ± 9.6	76.0 ± 38.8	151.5 ± 44.7	144.8 ± 56.8	70.5 ± 47.3	61.1 ± 20.9	38.2 ± 23.0	75.2 ± nan
Median	33.3	68.9	158.0	124.1	71.2	63.0	44.0	75.2
Post-Hoc	B,C,D,F	A,C,D	A,B,E,F,G	A,B,E,F,G	C,D	A,C,D	C,D	-
NeurEx Pronator Drift
Range	12.0 - 18.0	0.0 - 59.5	22.5 - 55.0	17.0 - 84.0	2.0 - 36.5	12.5 - 37.0	5.0 - 21.0	44.0 - 44.0
Mean ± SD	15.3 ± 3.1	22.8 ± 11.0	36.8 ± 10.9	42.7 ± 19.6	24.6 ± 11.8	23.2 ± 7.2	14.8 ± 8.6	44.0 ± nan
Median	16.0	20.8	37.2	39.8	27.5	21.5	18.5	44.0
Post-Hoc	C,D,F	C,D	A,B,F,G	A,B,E,F,G	D	A,C,D	C,D	-
NeurEx Postural Sway
Range	1.0 - 2.6	0.0 - 7.5	2.6 - 8.5	3.2 - 8.4	0.0 - 6.2	1.4 - 5.7	0.0 - 3.4	4.1 - 4.1
Mean ± SD	2.1 ± 1.0	3.9 ± 1.6	6.4 ± 1.8	6.3 ± 1.5	3.4 ± 2.0	3.8 ± 1.3	2.1 ± 1.8	4.1 ± nan
Median	2.6	3.7	7.0	6.2	3.7	3.9	3.0	4.1
Post-Hoc	B,C,D	A,C,D	A,B,E,F,G	A,B,E,F,G	C,D	C,D	C,D	-
Clincal scale data for combined training cohort subjects used as training set for Combined biomarker models. SD indicates standard deviation from the mean. Post-Hoc tests were performed to detect significant differences across groups. A Wilcoxon Rank Sums test (alpha = .05) was performed as a post-hoc test of differences between diagnostic cohorts. Significantly different groups are included usin…
